# An integrated genome and phenome-wide association study approach to understanding Alzheimer’s disease predisposition

**DOI:** 10.1101/2022.01.03.22268705

**Authors:** Archita S. Khaire, Courtney E. Wimberly, Eleanor C. Semmes, Jillian H. Hurst, Kyle M. Walsh

## Abstract

**Background:** Genome-wide association studies (GWAS) have identified common, heritable alleles that increase late-onset Alzheimer’s disease (LOAD) risk. We recently published an analytic approach to integrate GWAS and phenome-wide association study (PheWAS) data, enabling identification of candidate traits and trait-associated variants impacting disease risk, and apply it here to LOAD.

**Methods:** PheWAS was performed for 23 known LOAD-associated single nucleotide polymorphisms (SNPs) and 4:1 matched control SNPs using UK Biobank data. Traits enriched for association with LOAD SNPs were ascertained and used to identify trait-associated candidate SNPs to be tested for association with LOAD risk (17,008 cases; 37,154 controls).

**Results:** LOAD-associated SNPs were significantly enriched for associations with 6/778 queried traits, including three platelet traits. The strongest enrichment was for platelet distribution width (PDW) (P=1.2×10^−5^), but no consistent direction of effect was observed between increased PDW and LOAD susceptibility across variants or in Mendelian randomization analysis. Of 384 PDW-associated SNPs identified by prior GWAS, 36 were nominally associated with LOAD risk and 5 survived false-discovery rate correction for multiple testing. Associations confirmed known LOAD risk loci near *PICALM, CD2AP, SPI1*, and *NDUFAF6*, and identified a novel risk locus in the epidermal growth factor receptor (*EGFR*) gene.

**Conclusions:** Through integration of GWAS and PheWAS data, we identify substantial pleiotropy between genetic determinants of LOAD and of platelet morphology, and for the first time implicate EGFR – a mediator of β-amyloid toxicity – in Alzheimer’s disease susceptibility.
