## Supplementary material for "An integrated genome and phenome-wide association study approach to understanding Alzheimer’s disease predisposition": Table S1

### Sheet: Sheet1
Chr	Pos	rsID	SNP_type
1	2749716	rs4648481	Control_SNP
1	4292125	rs10799219	Control_SNP
1	21057011	rs531044	Control_SNP
1	32568598	rs72666741	Control_SNP
1	51559390	rs76894965	Control_SNP
1	94532013	rs4140392	Control_SNP
1	173497452	rs35607505	Control_SNP
1	207802552	rs4844610	LOAD_SNP
1	232832131	rs60514651	Control_SNP
2	18910163	rs11885421	Control_SNP
2	30452959	rs2362540	Control_SNP
2	64760119	rs756234	Control_SNP
2	127892810	rs6733839	LOAD_SNP
2	222025996	rs17412670	Control_SNP
2	232055735	rs6437005	Control_SNP
2	233981912	rs10933431	LOAD_SNP
2	234270357	rs13001875	Control_SNP
3	28741086	rs17021731	Control_SNP
3	71692138	rs75232984	Control_SNP
3	106103101	rs17177426	Control_SNP
3	115394563	rs9631453	Control_SNP
3	185140858	rs115719046	Control_SNP
4	9700392	rs28728462	Control_SNP
4	42643578	rs2575554	Control_SNP
4	54202878	rs4864753	Control_SNP
4	117492925	rs61135805	Control_SNP
4	132557934	rs6534851	Control_SNP
5	55135283	rs10076398	Control_SNP
5	60032599	rs4700385	Control_SNP
5	153546023	rs11747752	Control_SNP
6	10313664	rs12209059	Control_SNP
6	47431284	rs9473117	LOAD_SNP
6	112056759	rs6901612	Control_SNP
6	126282286	rs2179748	Control_SNP
6	144766982	rs6937775	Control_SNP
6	150896793	rs1873728	Control_SNP
6	151500316	rs2031306	Control_SNP
6	154623784	rs9397186	Control_SNP
7	7390493	rs17448127	Control_SNP
7	49327832	rs56975235	Control_SNP
7	100091795	rs12539172	LOAD_SNP
7	126063696	rs1016973	Control_SNP
7	128357300	rs339092	Control_SNP
7	132382357	rs10234129	Control_SNP
7	143099133	rs10808026	LOAD_SNP
7	149109759	rs1723707	Control_SNP
8	27219987	rs73223431	LOAD_SNP
8	27467686	rs9331896	LOAD_SNP
8	95847874	rs7817862	Control_SNP
8	97092124	rs13262442	Control_SNP
8	101022740	rs12334713	Control_SNP
8	138058748	rs12542475	Control_SNP
9	4208581	rs10758572	Control_SNP
9	21925855	rs7852128	Control_SNP
9	78322721	rs11144587	Control_SNP
9	89652807	rs10868528	Control_SNP
9	97022241	rs11790665	Control_SNP
9	111795333	rs7852270	Control_SNP
9	115657770	rs7024731	Control_SNP
9	138149949	rs12555518	Control_SNP
10	7502740	rs7894084	Control_SNP
10	11720308	rs7920721	LOAD_SNP
10	118333692	rs3010496	Control_SNP
11	35119536	rs353591	Control_SNP
11	45672747	rs4148902	Control_SNP
11	47380340	rs3740688	LOAD_SNP
11	59936926	rs7933202	LOAD_SNP
11	62668864	rs7940070	Control_SNP
11	85868640	rs3851179	LOAD_SNP
11	85912439	rs12807379	Control_SNP
11	121435587	rs11218343	LOAD_SNP
12	3422596	rs7960492	Control_SNP
12	14264623	rs11608272	Control_SNP
12	81202901	rs10459213	Control_SNP
12	122377511	rs10840633	Control_SNP
12	126469458	rs4765310	Control_SNP
13	95468847	rs9524626	Control_SNP
13	98790097	rs35459305	Control_SNP
13	111751153	rs36055578	Control_SNP
14	53391680	rs17125924	LOAD_SNP
14	92932828	rs12881735	LOAD_SNP
14	98768311	rs967545	Control_SNP
14	101999598	rs10147579	Control_SNP
15	26650349	rs17669805	Control_SNP
15	43128625	rs10518779	Control_SNP
15	59045774	rs593742	LOAD_SNP
15	59789350	rs141561985	Control_SNP
15	71126878	rs3784668	Control_SNP
15	86656985	rs16948444	Control_SNP
16	19808163	rs7185636	LOAD_SNP
16	79355857	rs62039712	LOAD_SNP
16	79867486	rs8063424	Control_SNP
16	84069768	rs11860327	Control_SNP
17	3382121	rs75540216	Control_SNP
17	29143027	rs112944916	Control_SNP
17	41909851	rs72836553	Control_SNP
17	61538148	rs138190086	LOAD_SNP
18	48502855	rs7231013	Control_SNP
19	1056492	rs3752246	LOAD_SNP
19	5907549	rs432990	Control_SNP
19	34291576	rs2303174	Control_SNP
19	35513123	rs66892261	Control_SNP
19	45411941	rs429358	LOAD_SNP
19	51267104	rs5013238	Control_SNP
19	54962467	rs1035451	Control_SNP
20	13013665	rs17812097	Control_SNP
20	45863315	rs73912745	Control_SNP
20	48590965	rs55700732	Control_SNP
20	54997568	rs6024870	LOAD_SNP
20	60982997	rs10211851	Control_SNP
21	28156856	rs2830500	LOAD_SNP
21	39225998	rs9978871	Control_SNP
22	17631598	rs1034861	Control_SNP
22	30717916	rs9608876	Control_SNP
22	46828327	rs9615368	Control_SNP
