## Supplementary material for "An integrated genome and phenome-wide association study approach to understanding Alzheimer’s disease predisposition": Table S2

### Sheet: Sheet1
Trait	Associated LOAD SNPs	Non-associated LOAD SNPs	Associated control SNPs	Non-associated control SNPs	P(FishersExact)	P(FDR)
Platelet distribution width	11	12	6	86	1.19e-05	0.0025704
Platelet crit	10	13	11	81	0.0013776	0.14878
White blood cell (leukocyte) count	7	16	5	87	0.0021947	0.158018
Cheese intake	4	19	1	91	0.0055273	0.254079
Platelet count	8	15	9	83	0.00588147	0.254079
Immature reticulocyte fraction	5	18	3	89	0.00789748	0.284309
High light scatter reticulocyte percentage	6	17	6	86	0.0138677	0.386362
Current tobacco smoking	4	19	2	90	0.0143097	0.386362
Comparative body size at age 10	3	20	2	90	0.0538306	0.899481
O72 Postpartum haemorrhage	3	20	2	90	0.0538306	0.899481
I25 Chronic ischaemic heart disease	3	20	2	90	0.0538306	0.899481
Hip circumference	6	17	9	83	0.075505	0.899481
I60-I69 Cerebrovascular diseases	2	21	1	91	0.101444	0.899481
M80-M85 Disorders of bone density and structure	2	21	1	91	0.101444	0.899481
retinal problem	2	21	1	91	0.101444	0.899481
migraine	2	21	1	91	0.101444	0.899481
gynaecological disorder (not cancer)	2	21	1	91	0.101444	0.899481
M71 Other bursopathies	2	21	1	91	0.101444	0.899481
E70-E90 Metabolic disorders	2	21	1	91	0.101444	0.899481
I65 Occlusion and stenosis of precerebral arteries, not resulting in cerebral infarction	2	21	1	91	0.101444	0.899481
Cereal intake	3	20	4	88	0.141756	0.899481
I20-I25 Ischaemic heart diseases	2	21	2	90	0.178039	0.899481
H33 Retinal detachments and breaks	2	21	2	90	0.178039	0.899481
M54 Dorsalgia	2	21	2	90	0.178039	0.899481
K44 Diaphragmatic hernia	2	21	2	90	0.178039	0.899481
heart attack/myocardial infarction	2	21	2	90	0.178039	0.899481
Sleep duration	3	20	5	87	0.196972	0.899481
Alcohol intake frequency.	3	20	5	87	0.196972	0.899481
Usual walking pace	3	20	5	87	0.196972	0.899481
Impedance of leg (left)	6	17	13	79	0.208546	0.899481
Mean sphered cell volume	4	19	8	84	0.254172	0.899481
Smoking status	2	21	3	89	0.260845	0.899481
K50-K52 Noninfective enteritis and colitis	2	21	3	89	0.260845	0.899481
Salt added to food	2	21	4	88	0.344591	0.899481
Number of days/week of moderate physical activity 10+ minutes	2	21	4	88	0.344591	0.899481
breast cysts	1	22	1	91	0.361404	0.899481
E78 Disorders of lipoprotein metabolism and other lipidaemias	1	22	1	91	0.361404	0.899481
I78 Diseases of capillaries	1	22	1	91	0.361404	0.899481
I85 Oesophageal varices	1	22	1	91	0.361404	0.899481
J38 Diseases of vocal cords and larynx, not elsewhere classified	1	22	1	91	0.361404	0.899481
E86 Volume depletion	1	22	1	91	0.361404	0.899481
Beef intake	1	22	1	91	0.361404	0.899481
E50-E64 Other nutritional deficiencies	1	22	1	91	0.361404	0.899481
H80-H83 Diseases of inner ear	1	22	1	91	0.361404	0.899481
H49-H52 Disorders of ocular muscles, binocular movement, accommodation and refraction	1	22	1	91	0.361404	0.899481
H52 Disorders of refraction and accommodation	1	22	1	91	0.361404	0.899481
varicella zoster virus	1	22	1	91	0.361404	0.899481
H65 Nonsuppurative otitis media	1	22	1	91	0.361404	0.899481
H72 Perforation of tympanic membrane	1	22	1	91	0.361404	0.899481
N63 Unspecified lump in breast	1	22	1	91	0.361404	0.899481
C67 Malignant neoplasm of bladder	1	22	1	91	0.361404	0.899481
urinary frequency / incontinence	1	22	1	91	0.361404	0.899481
Salad / raw vegetable intake	1	22	1	91	0.361404	0.899481
M10 Gout	1	22	1	91	0.361404	0.899481
M15 Polyarthrosis	1	22	1	91	0.361404	0.899481
M17 Gonarthrosis [arthrosis of knee]	1	22	1	91	0.361404	0.899481
M75 Shoulder lesions	1	22	1	91	0.361404	0.899481
N42 Other disorders of prostate	1	22	1	91	0.361404	0.899481
K92 Other diseases of digestive system	1	22	1	91	0.361404	0.899481
K86 Other diseases of pancreas	1	22	1	91	0.361404	0.899481
J90-J94 Other diseases of pleura	1	22	1	91	0.361404	0.899481
J95-J99 Other diseases of the respiratory system	1	22	1	91	0.361404	0.899481
K01 Embedded and impacted teeth	1	22	1	91	0.361404	0.899481
K30 Dyspepsia	1	22	1	91	0.361404	0.899481
K31 Other diseases of stomach and duodenum	1	22	1	91	0.361404	0.899481
N45 Orchitis and epididymitis	1	22	1	91	0.361404	0.899481
N84 Polyp of female genital tract	1	22	1	91	0.361404	0.899481
eye trauma	1	22	1	91	0.361404	0.899481
heart/cardiac problem	1	22	1	91	0.361404	0.899481
irritable bowel syndrome	1	22	1	91	0.361404	0.899481
diverticular disease/diverticulitis	1	22	1	91	0.361404	0.899481
osteoporosis	1	22	1	91	0.361404	0.899481
ovarian problem	1	22	1	91	0.361404	0.899481
psychological/psychiatric problem	1	22	1	91	0.361404	0.899481
type 2 diabetes	1	22	1	91	0.361404	0.899481
B95 Streptococcus and staphylococcus as the cause of diseases classified to other chapters	1	22	1	91	0.361404	0.899481
chronic fatigue syndrome	1	22	1	91	0.361404	0.899481
Non-oily fish intake	1	22	1	91	0.361404	0.899481
Number of days/week walked 10+ minutes	1	22	1	91	0.361404	0.899481
Processed meat intake	1	22	1	91	0.361404	0.899481
anxiety/panic attacks	1	22	1	91	0.361404	0.899481
B97 Viral agents as the cause of diseases classified to other chapters	1	22	1	91	0.361404	0.899481
D51 Vitamin B12 deficiency anaemia	1	22	1	91	0.361404	0.899481
Basophill count	1	22	1	91	0.361404	0.899481
I70-I79 Diseases of arteries, arterioles and capillaries	1	22	1	91	0.361404	0.899481
I26 Pulmonary embolism	1	22	1	91	0.361404	0.899481
Sitting height	6	17	15	77	0.363896	0.899481
Trunk fat-free mass	3	20	21	71	0.397224	0.899481
chronic obstructive airways disease/copd	1	22	2	90	0.491383	0.899481
E53 Deficiency of other B group vitamins	1	22	2	90	0.491383	0.899481
H83 Other diseases of inner ear	1	22	2	90	0.491383	0.899481
Hand grip strength (left) / Hand grip strength (right)	1	22	2	90	0.491383	0.899481
C18 Malignant neoplasm of colon	1	22	2	90	0.491383	0.899481
Bread intake	1	22	2	90	0.491383	0.899481
allergy/hypersensitivity/anaphylaxis	1	22	2	90	0.491383	0.899481
Tea intake	1	22	2	90	0.491383	0.899481
oesophageal disorder	1	22	2	90	0.491383	0.899481
rectal or colon adenoma/polyps	1	22	2	90	0.491383	0.899481
N43 Hydrocele and spermatocele	1	22	2	90	0.491383	0.899481
K74 Fibrosis and cirrhosis of liver	1	22	2	90	0.491383	0.899481
K59 Other functional intestinal disorders	1	22	2	90	0.491383	0.899481
uterine problem	1	22	2	90	0.491383	0.899481
K52 Other non-infective gastro-enteritis and colitis	1	22	2	90	0.491383	0.899481
K42 Umbilical hernia	1	22	2	90	0.491383	0.899481
K07 Dentofacial anomalies [including malocclusion]	1	22	2	90	0.491383	0.899481
J90 Pleural effusion, not elsewhere classified	1	22	2	90	0.491383	0.899481
M50-M54 Other dorsopathies	1	22	2	90	0.491383	0.899481
L05 Pilonidal cyst	1	22	2	90	0.491383	0.899481
L80-L99 Other disorders of the skin and subcutaneous tissue	1	22	2	90	0.491383	0.899481
ear/vestibular disorder	1	22	2	90	0.491383	0.899481
I35 Nonrheumatic aortic valve disorders	1	22	2	90	0.491383	0.899481
K56 Paralytic ileus and intestinal obstruction without hernia	1	22	2	90	0.491383	0.899481
G45 Transient cerebral ischaemic attacks and related syndromes	1	22	2	90	0.491383	0.899481
G40 Epilepsy	1	22	2	90	0.491383	0.899481
C83 Diffuse non-Hodgkin's lymphoma	1	22	2	90	0.491383	0.899481
F05 Delirium, not induced by alcohol and other psychoactive substances	1	22	2	90	0.491383	0.899481
I61 Intracerebral haemorrhage	1	22	2	90	0.491383	0.899481
I80-I89 Diseases of veins, lymphatic vessels and lymph nodes, not elsewhere classified	1	22	2	90	0.491383	0.899481
Impedance of leg (right)	5	18	14	78	0.530459	0.962851
Weight	5	18	15	77	0.54564	0.974035
Impedance of whole body	5	18	15	77	0.54564	0.974035
Whole body fat-free mass	3	20	19	73	0.557997	0.983552
Whole body water mass	3	20	20	72	0.560078	0.983552
Fresh fruit intake	2	21	5	87	0.625676	1
Leg fat-free mass (left)	4	19	13	79	0.744223	1
Leg predicted mass (left)	4	19	14	78	0.755707	1
Leg predicted mass (right)	4	19	14	78	0.755707	1
Impedance of arm (left)	4	19	14	78	0.755707	1
Arm fat-free mass (right)	3	20	17	75	0.760121	1
Arm predicted mass (right)	3	20	17	75	0.760121	1
Trunk predicted mass	4	19	21	71	0.778661	1
A49 Bacterial infection of unspecified site	1	22	0	0	1	1
K70-K77 Diseases of liver	1	22	3	89	1	1
Basal metabolic rate	4	19	17	75	1	1
K80 Cholelithiasis	1	22	0	0	1	1
Ease of skin tanning	1	22	5	87	1	1
dyspepsia / indigestion	1	22	0	0	1	1
K55 Vascular disorders of intestine	1	22	0	0	1	1
B25-B34 Other viral diseases	1	22	0	0	1	1
B34 Viral infection of unspecified site	1	22	0	0	1	1
K40 Inguinal hernia	1	22	0	0	1	1
J84 Other interstitial pulmonary diseases	1	22	0	0	1	1
K75 Other inflammatory liver diseases	1	22	0	0	1	1
I63 Cerebral infarction	1	22	3	89	1	1
I30-I52 Other forms of heart disease	1	22	0	0	1	1
I64 Stroke, not specified as haemorrhage or infarction	1	22	0	0	1	1
I21 Acute myocardial infarction	1	22	3	89	1	1
M00-M03 Infectious arthropathies	1	22	0	0	1	1
I67 Other cerebrovascular diseases	1	22	0	0	1	1
M15-M19 Arthrosis	1	22	3	89	1	1
M18 Arthrosis of first carpometacarpal joint	1	22	0	0	1	1
I77 Other disorders of arteries and arterioles	1	22	0	0	1	1
M20 Acquired deformities of fingers and toes	1	22	0	0	1	1
M24 Other specific joint derangements	1	22	0	0	1	1
M50 Cervical disk disorders	1	22	0	0	1	1
K20-K31 Diseases of oesophagus, stomach and duodenum	1	22	0	0	1	1
M65-M68 Disorders of synovium and tendon	1	22	0	0	1	1
N17-N19 Renal failure	1	22	0	0	1	1
M23 Internal derangement of knee	1	22	0	0	1	1
L02 Cutaneous abscess, furuncle and carbuncle	1	22	4	88	1	1
Leg fat-free mass (right)	4	19	15	77	1	1
Trunk fat percentage	4	19	15	77	1	1
I84 Haemorrhoids	1	22	3	89	1	1
Arm fat-free mass (left)	4	19	16	76	1	1
Arm predicted mass (left)	4	19	16	76	1	1
F10 Mental and behavioural disorders due to use of alcohol	1	22	0	0	1	1
N13 Obstructive and reflux uropathy	1	22	0	0	1	1
K02 Dental caries	1	22	0	0	1	1
high cholesterol	1	22	3	89	1	1
heart arrhythmia	1	22	0	0	1	1
G81 Hemiplegia	1	22	0	0	1	1
H35 Other retinal disorders	2	21	0	0	1	1
A00-A09 Intestinal infectious diseases	2	21	0	0	1	1
cataract	1	22	0	0	1	1
Time spent watching television (TV)	2	21	8	84	1	1
Alcohol drinker status	2	21	0	0	1	1
gastro-oesophageal reflux (gord) / gastric reflux	2	21	0	0	1	1
bladder problem (not cancer)	2	21	0	0	1	1
H04 Disorders of lachrymal system	1	22	0	0	1	1
Water intake	1	22	7	85	1	1
C15-C26 Malignant neoplasms of digestive organs	1	22	3	89	1	1
C64 Malignant neoplasm of kidney, except renal pelvis	1	22	0	0	1	1
G20-G26 Extrapyramidal and movement disorders	1	22	0	0	1	1
Handedness (chirality/laterality)	1	22	0	0	1	1
D69 Purpura and other haemorrhagic conditions	1	22	0	0	1	1
L29 Pruritus	1	22	0	0	1	1
D10-D36 Benign neoplasms	1	22	0	0	1	1
Coffee intake	1	22	0	0	1	1
Basophill percentage	1	22	5	87	1	1
H55-H59 Other disorders of eye and adnexa	1	22	0	0	1	1
H25-H28 Disorders of lens	1	22	4	88	1	1
hayfever/allergic rhinitis	1	22	3	89	1	1
Variation in diet	1	22	3	89	1	1
Mean corpuscular volume	2	21	11	81	1	1
Impedance of arm (right)	3	20	13	79	1	1
Pork intake	3	20	0	0	1	1
muscle or soft tissue injuries	1	22	0	0	1	1
osteoarthritis	1	22	0	0	1	1
other abdominal problem	1	22	0	0	1	1
G31 Other degenerative diseases of nervous system, not elsewhere classified	1	22	0	0	1	1
I73 Other peripheral vascular diseases	2	21	0	0	1	1
G20 Parkinson's disease	2	21	0	0	1	1
clotting disorder/excessive bleeding	1	22	0	0	1	1
I27 Other pulmonary heart diseases	2	21	0	0	1	1
G40-G47 Episodic and paroxysmal disorders	1	22	0	0	1	1
N85 Other noninflammatory disorders of uterus, except cervix	1	22	0	0	1	1
N86 Erosion and ectropion of cervix uteri	1	22	0	0	1	1
N87 Dysplasia of cervix uteri	1	22	4	88	1	1
J35 Chronic diseases of tonsils and adenoids	2	21	0	0	1	1
O02 Other abnormal products of conception	1	22	0	0	1	1
O34 Maternal care for known or suspected abnormality of pelvic organs	1	22	3	89	1	1
O36 Maternal care for other known or suspected foetal problems	1	22	0	0	1	1
O48 Prolonged pregnancy	1	22	3	89	1	1
Pace-maker	1	22	0	0	1	1
F00-F09 Organic, including symptomatic, mental disorders	2	21	0	0	1	1
I71 Aortic aneurysm and dissection	1	22	0	0	1	1
