## Supplementary material for "An integrated genome and phenome-wide association study approach to understanding Alzheimer’s disease predisposition": Table S3

### Sheet: Sheet1
PDW-associated SNP	Beta (LOAD)	SE (LOAD)	Pvalue (LOAD)	P(FDR)
rs3851179	-0.1305	0.0165	2.844e-15	1.0921e-12
rs4711890	0.0829	0.0181	4.91e-06	0.00094272
rs7107356	-0.0695	0.0156	8.436e-06	0.00107981
rs12535226	-0.0551	0.0157	0.0004292	0.0342067
rs4735333	0.0545	0.0155	0.0004454	0.0342067
rs4857914	-0.0511	0.0169	0.002458	0.157312
rs167374	0.0463	0.0157	0.003251	0.178341
rs62022924	0.0536	0.0185	0.003775	0.1812
rs17138723	0.0526	0.019	0.005676	0.224151
rs12267227	0.0463	0.0169	0.006163	0.224151
rs2167115	-0.0433	0.0159	0.006421	0.224151
rs2802292	-0.0424	0.0158	0.007439	0.225378
rs1613662	-0.0593	0.0222	0.00763	0.225378
rs1121985	-0.0417	0.0162	0.009974	0.267219
rs61977313	0.0663	0.026	0.0107	0.267219
rs1476096	0.0396	0.0157	0.01172	0.267219
rs850736	0.0417	0.0166	0.01183	0.267219
rs671339	-0.0447	0.0179	0.01266	0.27008
rs62263809	0.0449	0.0182	0.01391	0.274752
rs61751198	0.3249	0.1327	0.01431	0.274752
rs10048529	-0.0385	0.0159	0.01581	0.289097
rs116169465	0.1265	0.053	0.01704	0.297425
rs3003574	-0.0462	0.0198	0.0195	0.325565
rs9549753	0.0393	0.0171	0.02164	0.33239
rs7404202	0.0551	0.024	0.02164	0.33239
rs6756419	0.0365	0.0163	0.02532	0.362524
rs13424581	-0.0604	0.027	0.02549	0.362524
rs72698722	-0.0465	0.0211	0.02754	0.377691
rs3742003	0.0427	0.0197	0.02999	0.397109
rs78648341	0.2991	0.1392	0.03167	0.405376
rs9920	0.0554	0.0262	0.0343	0.424877
rs11686949	-0.0419	0.02	0.03665	0.4398
rs72716951	-0.1163	0.0564	0.03938	0.45824
rs7958679	-0.0756	0.0371	0.04177	0.471755
rs144600858	-0.1351	0.0677	0.0461	0.505783
rs34834842	-0.0909	0.0461	0.04869	0.51936
rs2165252	0.0311	0.016	0.05252	0.545072
rs9895032	0.0329	0.0173	0.05624	0.549504
rs214058	-0.0305	0.016	0.05671	0.549504
rs12124281	0.0355	0.0187	0.05724	0.549504
rs198851	-0.0404	0.0215	0.0601	0.55939
rs2421986	0.0376	0.0201	0.06194	0.55939
rs888920	-0.0308	0.0165	0.06264	0.55939
rs16937003	-0.1016	0.0563	0.07114	0.620858
rs11669500	0.0434	0.0243	0.07354	0.627541
rs12917376	-0.0282	0.0159	0.07562	0.631263
rs113720761	-0.0913	0.0524	0.08157	0.643162
rs12128766	0.0287	0.0165	0.08277	0.643162
rs134567	0.0282	0.0163	0.08358	0.643162
rs76642326	0.0785	0.0455	0.08462	0.643162
rs3557	0.0468	0.0272	0.08542	0.643162
rs1006409	0.0263	0.0154	0.08736	0.64512
rs415895	0.0281	0.0166	0.0903	0.653417
rs4859470	0.027	0.0161	0.09331	0.653417
rs2238792	-0.0289	0.0173	0.09411	0.653417
rs10954442	0.0262	0.0157	0.09529	0.653417
rs13107325	0.0509	0.0308	0.09826	0.661962
rs13357820	0.0256	0.0156	0.1015	0.672
rs151352	0.0262	0.0161	0.1053	0.685342
rs10405462	0.0429	0.0267	0.108	0.6912
rs56405342	-0.0435	0.0275	0.1141	0.701074
rs1980532	-0.0247	0.0157	0.1153	0.701074
rs62116961	-0.0277	0.0176	0.1164	0.701074
rs796007	-0.0277	0.018	0.123	0.701074
rs10859834	0.0306	0.0199	0.1233	0.701074
rs144101543	-0.0456	0.0296	0.1236	0.701074
rs2429511	0.0249	0.0162	0.1244	0.701074
rs2511241	0.0763	0.0499	0.126	0.701074
rs10849408	0.0255	0.0167	0.1265	0.701074
rs61269268	0.0344	0.0226	0.1278	0.701074
rs58966835	0.0727	0.0483	0.1324	0.706133
rs7103222	0.0324	0.0215	0.1324	0.706133
rs254415	-0.0251	0.0167	0.1344	0.706981
rs12452797	-0.0414	0.028	0.1389	0.71472
rs34141697	-0.031	0.021	0.1398	0.71472
rs667805	0.034	0.0233	0.1451	0.71472
rs12753865	-0.0393	0.027	0.1454	0.71472
rs685724	-0.0251	0.0173	0.147	0.71472
rs1420476	0.0567	0.0392	0.148	0.71472
rs229660	-0.032	0.0221	0.1489	0.71472
rs72853828	-0.0268	0.0189	0.1569	0.743822
rs73168819	0.0223	0.016	0.1619	0.758166
rs3746661	-0.0511	0.0371	0.1684	0.759329
rs114672190	0.0545	0.0397	0.1694	0.759329
rs11676298	-0.0275	0.0202	0.1718	0.759329
rs4714958	-0.0301	0.0221	0.1741	0.759329
rs6650810	0.0257	0.0189	0.1747	0.759329
rs688157	0.0269	0.02	0.1787	0.759329
rs139199585	-0.0701	0.0522	0.1795	0.759329
rs117068593	0.0274	0.0205	0.1818	0.759329
rs6939019	0.0206	0.0155	0.1825	0.759329
rs57912727	-0.0303	0.0227	0.1827	0.759329
rs28628397	-0.0247	0.0186	0.1839	0.759329
rs78290674	0.0484	0.0367	0.1873	0.76032
rs11625026	-0.0301	0.0229	0.1881	0.76032
rs6905288	0.0238	0.0183	0.1932	0.7728
rs76794875	-0.0634	0.0492	0.1977	0.777796
rs45488900	-0.0324	0.0252	0.1985	0.777796
rs73036519	-0.023	0.018	0.2022	0.784291
rs1182197	-0.0202	0.016	0.2067	0.791572
rs6940880	-0.0247	0.0196	0.2082	0.791572
rs79079163	0.0646	0.0516	0.2108	0.79186
rs423718	0.0204	0.0163	0.2124	0.79186
rs12051781	-0.0205	0.0166	0.2174	0.792533
rs2709646	0.0197	0.0161	0.2209	0.792533
rs8124661	0.0234	0.0191	0.2209	0.792533
rs75375644	0.0672	0.0552	0.2229	0.792533
rs2298989	0.0193	0.0159	0.2229	0.792533
rs35188965	-0.0206	0.017	0.2257	0.793833
rs655029	0.0224	0.0186	0.2274	0.793833
rs71304101	-0.0286	0.0242	0.2377	0.816582
rs11598602	0.0229	0.0198	0.2476	0.816582
rs7180823	0.0196	0.0171	0.2497	0.816582
rs61751937	0.0642	0.0559	0.2508	0.816582
rs2761843	-0.0249	0.0217	0.2509	0.816582
rs10423719	-0.0192	0.0168	0.2522	0.816582
rs73162998	0.0344	0.0301	0.2522	0.816582
rs636918	0.0184	0.0165	0.2627	0.816582
rs140999406	-0.0464	0.0415	0.2634	0.816582
rs1731993	-0.0188	0.0171	0.2703	0.816582
rs41273221	-0.0234	0.0213	0.2712	0.816582
rs6868047	-0.0173	0.0158	0.2727	0.816582
rs8028182	-0.0214	0.0196	0.2741	0.816582
rs111449119	0.0257	0.0235	0.2747	0.816582
rs11705627	0.0173	0.0159	0.2764	0.816582
rs9926137	-0.0216	0.0199	0.2779	0.816582
rs5997460	-0.0205	0.0189	0.2791	0.816582
rs6077396	-0.0169	0.0156	0.2794	0.816582
rs11082304	0.0177	0.0164	0.28	0.816582
rs4529894	-0.0212	0.0196	0.2803	0.816582
rs6798870	-0.0166	0.0154	0.2805	0.816582
rs78909033	0.033	0.0306	0.2807	0.816582
rs1001441	-0.0304	0.0284	0.2839	0.819681
rs11235689	0.0188	0.0177	0.2892	0.828752
rs76119016	-0.0293	0.0282	0.2987	0.843671
rs11993233	0.0177	0.017	0.2988	0.843671
rs367569	0.0173	0.0172	0.3146	0.881799
rs10971921	-0.0229	0.0232	0.3223	0.890935
rs12741781	0.0167	0.0169	0.3225	0.890935
rs9925477	0.0157	0.016	0.3289	0.902126
rs6993770	0.0166	0.0174	0.3392	0.913126
rs6784200	0.0152	0.016	0.3434	0.913126
rs9610875	-0.0213	0.0225	0.3435	0.913126
rs6052122	-0.0227	0.024	0.3441	0.913126
rs11077816	0.0181	0.0192	0.3448	0.913126
rs12881376	0.0149	0.0159	0.3472	0.913184
rs13045590	-0.0216	0.0232	0.3526	0.91334
rs4236489	0.0149	0.0162	0.3548	0.91334
rs3748136	0.0222	0.0242	0.3588	0.91334
rs16858093	0.0203	0.0222	0.3613	0.91334
rs964184	0.0207	0.0226	0.3617	0.91334
rs112875651	-0.0153	0.0169	0.3656	0.91334
rs12041331	-0.0251	0.0283	0.375	0.91334
rs8056420	0.0186	0.021	0.3769	0.91334
rs62387962	0.0196	0.0222	0.3773	0.91334
rs715	-0.0169	0.0191	0.3782	0.91334
rs144344009	0.0366	0.042	0.3835	0.91334
rs6556405	0.0154	0.0179	0.3888	0.91334
rs149024142	-0.0528	0.0617	0.3926	0.91334
rs11563	-0.0132	0.0154	0.3926	0.91334
rs1914037	0.0146	0.0172	0.3952	0.91334
rs463312	-0.0445	0.0526	0.397	0.91334
rs7817124	0.0151	0.0178	0.3982	0.91334
rs1552272	0.0143	0.017	0.3996	0.91334
rs11259186	-0.0134	0.0159	0.3999	0.91334
rs72696011	-0.0343	0.0407	0.4	0.91334
rs34320898	0.0162	0.0193	0.4	0.91334
rs942064	-0.0141	0.0168	0.4036	0.91334
rs1263618	0.0144	0.0173	0.4052	0.91334
rs664414	0.0138	0.0166	0.4057	0.91334
rs1060431	-0.0237	0.0286	0.4074	0.91334
rs332516	-0.0145	0.0175	0.4091	0.91334
rs12485444	-0.0141	0.0172	0.4117	0.913831
rs2462506	-0.0145	0.0177	0.4147	0.9152
rs7649045	-0.0158	0.0196	0.4187	0.918747
rs10871643	-0.0133	0.0165	0.4229	0.922691
rs6081819	0.0236	0.0298	0.428	0.923643
rs75219483	0.0532	0.0674	0.4299	0.923643
rs10956941	-0.0147	0.0187	0.4313	0.923643
rs62466318	0.0159	0.0203	0.4346	0.923643
rs200891	0.0128	0.0165	0.4376	0.923643
rs3937015	0.0472	0.0616	0.4428	0.923643
rs13233747	-0.0133	0.0175	0.4448	0.923643
rs72914576	0.0154	0.0201	0.4449	0.923643
rs13270267	-0.0123	0.0162	0.4482	0.923643
rs6796837	0.0125	0.0165	0.45	0.923643
rs112360115	0.018	0.0239	0.4503	0.923643
rs41307187	0.0143	0.019	0.4522	0.923643
rs718515	0.0115	0.0158	0.466	0.946794
rs174547	-0.0118	0.0163	0.4685	0.946863
rs4261913	-0.0118	0.0163	0.4714	0.947736
rs79716587	-0.0178	0.0249	0.4746	0.9492
rs60609026	-0.0137	0.0194	0.4811	0.956833
rs56151937	0.0159	0.0227	0.4834	0.956833
rs760719	0.0115	0.0166	0.4894	0.959415
rs1467464	-0.0114	0.0165	0.4899	0.959415
rs78346539	-0.0467	0.0679	0.4922	0.959415
rs11121012	-0.011	0.0164	0.5011	0.961442
rs71427874	-0.0134	0.0201	0.504	0.961442
rs6912933	-0.0104	0.0155	0.5047	0.961442
rs688181	0.013	0.0195	0.5051	0.961442
rs10927053	-0.0184	0.0283	0.5149	0.961442
rs2743467	0.0111	0.017	0.5153	0.961442
rs56175115	0.0129	0.0199	0.516	0.961442
rs5745568	-0.0128	0.0199	0.5187	0.961442
rs4783186	0.0181	0.0282	0.5197	0.961442
rs118146369	-0.0224	0.035	0.5218	0.961442
rs4751648	-0.0102	0.016	0.5235	0.961442
rs17762811	0.0122	0.0193	0.5259	0.961442
rs1735546	0.0117	0.0185	0.5281	0.961442
rs6547599	-0.0104	0.0166	0.5305	0.961442
rs2028383	0.0103	0.0165	0.5325	0.961442
rs73161772	-0.0325	0.0522	0.5333	0.961442
rs2328765	0.0096	0.0158	0.5417	0.972022
rs59616136	0.023	0.0382	0.5467	0.973689
rs6972100	-0.0207	0.0344	0.5477	0.973689
rs4841097	-0.0111	0.0186	0.5509	0.974865
rs10029799	-0.0103	0.0176	0.5585	0.977885
rs11190846	0.0093	0.016	0.5611	0.977885
rs2326524	0.0133	0.0231	0.5648	0.977885
rs8066620	0.0105	0.0182	0.5657	0.977885
rs7696969	-0.0093	0.0164	0.5707	0.977885
rs11102809	-0.009	0.0161	0.5757	0.977885
rs1719285	0.0116	0.021	0.5813	0.977885
rs11553699	-0.017	0.0309	0.5817	0.977885
rs9471669	-0.0098	0.0181	0.5892	0.977885
rs156355	-0.0102	0.0189	0.5893	0.977885
rs145375841	-0.0209	0.0389	0.5909	0.977885
rs35564315	-0.0184	0.0348	0.5963	0.977885
rs7949566	-0.0084	0.0159	0.5983	0.977885
rs342293	0.0086	0.0162	0.5986	0.977885
rs73037168	-0.0127	0.0243	0.6028	0.977885
rs3918226	-0.0183	0.0356	0.6064	0.977885
rs11204523	0.0108	0.021	0.6064	0.977885
rs13213536	-0.0091	0.0178	0.6076	0.977885
rs6505211	-0.0126	0.0246	0.6083	0.977885
rs458699	-0.0095	0.0186	0.6084	0.977885
rs2500220	-0.0078	0.0155	0.6137	0.977885
rs2281721	-0.0082	0.0166	0.6198	0.977885
rs2257081	0.0081	0.0163	0.6202	0.977885
rs11120218	0.0111	0.0228	0.6253	0.977885
rs17581884	-0.0107	0.0222	0.6297	0.977885
rs74676292	-0.0115	0.024	0.6321	0.977885
rs10521149	0.0149	0.0315	0.6351	0.977885
rs34416903	0.0095	0.0201	0.6376	0.977885
rs812426	0.0074	0.0157	0.6379	0.977885
rs34592828	0.0184	0.0395	0.6414	0.977885
rs4704834	-0.0075	0.0163	0.647	0.977885
rs56094005	-0.0257	0.0567	0.6505	0.977885
rs10849448	0.0091	0.0202	0.6509	0.977885
rs1171602	0.0073	0.0162	0.653	0.977885
rs60343814	0.0092	0.0205	0.6534	0.977885
rs71458043	0.0128	0.0288	0.6568	0.977885
rs2327528	-0.0084	0.0193	0.6634	0.977885
rs76904272	-0.0166	0.0384	0.6654	0.977885
rs12209838	0.0093	0.0214	0.6659	0.977885
rs3804749	-0.0071	0.0164	0.6662	0.977885
rs36094398	0.0071	0.0166	0.6696	0.977885
rs2249250	-0.0073	0.0174	0.6746	0.977885
rs28671232	-0.0249	0.0597	0.6759	0.977885
rs35864014	-0.0078	0.0187	0.6771	0.977885
rs116274237	-0.0111	0.0267	0.6782	0.977885
rs1388295	-0.0181	0.0446	0.6848	0.977885
rs7754915	0.0067	0.0166	0.6866	0.977885
rs1466733	-0.0078	0.0195	0.6875	0.977885
rs56043070	-0.0149	0.037	0.6877	0.977885
rs552633	0.0063	0.016	0.6934	0.977885
rs333288	0.0065	0.0164	0.6935	0.977885
rs12940268	-0.0122	0.0311	0.6943	0.977885
rs109536	-0.0068	0.0173	0.6945	0.977885
rs11696739	0.0062	0.0163	0.7056	0.977885
rs2784867	0.0062	0.0164	0.7067	0.977885
rs62569223	-0.0076	0.0204	0.709	0.977885
rs7170637	-0.01	0.0271	0.7109	0.977885
rs1442330	-0.0059	0.0161	0.713	0.977885
rs4777602	0.0082	0.0223	0.7132	0.977885
rs57680473	0.0283	0.077	0.7134	0.977885
rs4425772	0.0063	0.0174	0.7156	0.977885
rs11168258	0.0071	0.0196	0.7158	0.977885
rs4966015	-0.0099	0.0274	0.7173	0.977885
rs12447809	-0.0078	0.0216	0.7183	0.977885
rs111456533	-0.0073	0.0206	0.7207	0.977885
rs10761215	0.0059	0.0168	0.7256	0.977885
rs6453397	-0.006	0.0171	0.7277	0.977885
rs7759613	-0.0058	0.0168	0.7297	0.977885
rs139846391	-0.015	0.0435	0.7305	0.977885
rs1565818	-0.0135	0.0401	0.7366	0.977885
rs62059826	-0.0072	0.0215	0.7372	0.977885
rs11675354	-0.0055	0.0164	0.7391	0.977885
rs2260997	-0.0053	0.0161	0.7407	0.977885
rs4910482	-0.0054	0.0166	0.7421	0.977885
rs9908765	-0.0051	0.0156	0.7436	0.977885
rs40270	0.0062	0.0195	0.7518	0.983826
rs62067167	0.0065	0.0207	0.7534	0.983826
rs72997616	0.0079	0.0258	0.7584	0.983826
rs4672528	0.0074	0.0245	0.7627	0.983826
rs78278054	-0.0106	0.035	0.763	0.983826
rs601081	0.0065	0.0217	0.7635	0.983826
rs7024673	-0.0052	0.0178	0.7689	0.983826
rs2141247	0.005	0.0172	0.7699	0.983826
rs6807029	0.0048	0.0165	0.7716	0.983826
rs35565630	-0.0152	0.0531	0.7751	0.983826
rs9494145	0.0054	0.0192	0.7763	0.983826
rs489296	0.0048	0.0172	0.7808	0.986274
rs4514955	0.0053	0.0199	0.7903	0.992286
rs13259933	0.0041	0.0156	0.7917	0.992286
rs10970979	0.0044	0.017	0.798	0.992286
rs1339847	0.007	0.0282	0.8039	0.992286
rs416425	0.0054	0.0218	0.8058	0.992286
rs2022003	0.004	0.017	0.815	0.992286
rs41315846	0.0039	0.0178	0.8251	0.992286
rs2767627	0.0035	0.0162	0.8295	0.992286
rs8098454	-0.0062	0.029	0.8301	0.992286
rs116778355	0.0159	0.0761	0.834	0.992286
rs73048966	-0.0073	0.0349	0.8353	0.992286
rs7526035	-0.0032	0.0162	0.842	0.992286
rs1059196	-0.0047	0.024	0.8457	0.992286
rs35301716	0.0106	0.0548	0.8472	0.992286
rs11086023	-0.0034	0.0178	0.8489	0.992286
rs4468251	-0.0031	0.0167	0.8526	0.992286
rs5756931	0.003	0.0161	0.8527	0.992286
rs61851769	0.004	0.0217	0.8542	0.992286
rs73205708	-0.0033	0.0183	0.858	0.992286
rs61916664	0.003	0.0166	0.8584	0.992286
rs4808304	0.0029	0.0165	0.8597	0.992286
rs61827378	0.0046	0.0259	0.86	0.992286
rs4814776	0.0029	0.0166	0.8624	0.992286
rs144173	0.0027	0.0159	0.8671	0.992286
rs2326842	-0.0034	0.0201	0.8672	0.992286
rs62251088	-0.0027	0.0163	0.8699	0.992286
rs7528296	-0.0026	0.0163	0.8725	0.992286
rs963986	0.0035	0.0219	0.8737	0.992286
rs12302895	-0.0033	0.021	0.8742	0.992286
rs6759108	-0.0038	0.0246	0.8763	0.992286
rs6700673	0.0025	0.0162	0.8774	0.992286
rs11030122	0.0025	0.0174	0.8846	0.992286
rs11769630	-0.0049	0.0341	0.8851	0.992286
rs733324	0.0029	0.0206	0.8894	0.992286
rs1436138	0.0023	0.0166	0.89	0.992286
rs66530629	0.0023	0.0177	0.8956	0.992286
rs11421	0.0028	0.0222	0.8982	0.992286
rs61963337	0.0025	0.0196	0.9002	0.992286
rs11734099	0.0025	0.0213	0.9048	0.992286
rs224063	-0.0019	0.0163	0.9049	0.992286
rs7127443	-0.0022	0.0189	0.9054	0.992286
rs8106212	-0.0116	0.0976	0.9056	0.992286
rs3810354	-0.0035	0.0305	0.9095	0.992286
rs3767812	-0.0021	0.0185	0.9096	0.992286
rs11071720	-0.0021	0.0185	0.9096	0.992286
rs7223165	-0.0019	0.0173	0.9104	0.992286
rs13335344	0.0025	0.0227	0.9115	0.992286
rs6974286	0.0026	0.024	0.9121	0.992286
rs7943055	0.0017	0.016	0.9145	0.992286
rs11056314	-0.0016	0.0158	0.917	0.992286
rs62246446	-0.0022	0.0221	0.9213	0.992286
rs45563932	0.0018	0.0187	0.923	0.992286
rs12938273	-0.0015	0.0156	0.9249	0.992286
rs9591137	-0.0015	0.016	0.9251	0.992286
rs12378192	-0.0034	0.0379	0.9278	0.99241
rs3808894	-0.0015	0.0175	0.9333	0.994486
rs4880075	0.0018	0.0232	0.9369	0.994486
rs1532675	0.0021	0.0267	0.9376	0.994486
rs35563401	0.0012	0.0157	0.9401	0.994486
rs2950393	-0.0012	0.0168	0.9449	0.996818
rs114694170	-0.0022	0.0348	0.9488	0.997191
rs17572109	0.0011	0.0188	0.9537	0.997191
rs9534458	-0.0007	0.0162	0.964	0.997191
rs10877030	-0.0008	0.0174	0.9651	0.997191
rs6681849	0.0006	0.0162	0.9684	0.997191
rs8126207	0.0006	0.0156	0.9686	0.997191
rs3741156	0.0008	0.0213	0.9697	0.997191
rs9616205	-0.0009	0.0244	0.9705	0.997191
rs1367217	0.0014	0.0397	0.9727	0.997191
rs9612003	-0.0004	0.0155	0.9771	0.997191
rs66877117	0.0004	0.0185	0.9824	0.997191
rs1055973	0.0003	0.0161	0.9827	0.997191
rs10894986	0.0005	0.0271	0.9856	0.997191
rs13033725	0.0003	0.017	0.986	0.997191
rs2276854	-0.0003	0.0163	0.9865	0.997191
rs10886430	0.0004	0.0238	0.9871	0.997191
rs10418205	-0.0002	0.0164	0.9894	0.997191
rs6124259	0.0001	0.0159	0.9939	0.9984
rs1126643	-0.0001	0.0162	0.996	0.9984
rs1660958	0	0.0183	0.9984	0.9984
